# Redefining Extent Of Resection After Meningioma Surgery: a Multicentre Observational Machine Learning Analysis Comparing Simpson, Radiological and Volumetric Grading

**DOI:** 10.64898/2026.05.23.26353944

**Authors:** Anand S Pandit, Matthew Deehan, Jigishaa Moudgil-Joshi, Gerda Reischer, Shalwin Mathew, Gillian Pace, Gavin Fatania, Arthur Dalton, Ramesh Nair, Harpreet Hyare, Dermot Mallon, Neil Kitchen, Hani J Marcus, Parashkev Nachev

## Abstract

**Background:** Extent of resection remains central to meningioma management, yet Simpson grading is subjective and may not reflect measurable postoperative residual disease. We compared surgeon-reported Simpson grade, report-derived radiological grading, and residual tumour volumetry across a multicentre cohort.

**Methods:** We performed a retrospective study across two tertiary neurosciences centres comprising four hospitals, including patients undergoing primary cranial meningioma resection from 2006 to 2025. Postoperative magnetic resonance imaging (MRI) reports were harmonised using weakly supervised natural language processing based on term frequency–inverse document frequency (TF–IDF) and a linear support vector machine classifier. Residual tumour volume was segmented from contrast-enhanced postoperative MRI and log-transformed. Concordance between Simpson and radiological gross-total/subtotal resection classification was assessed using absolute agreement and prevalence-adjusted bias-adjusted kappa (PABAK). Cox models assessed recurrence-free survival, with bootstrap validation and anatomical and scan-timing sensitivity analyses.

**Results:** Among 912 patients, recurrence or residual progression occurred in 281. Surgical–radiological agreement was substantial but imperfect (absolute agreement 74%; PABAK 0.61), with lower agreement in skull-base and parafalcine–parasagittal tumours. In adjusted models, recurrence hazard increased with Simpson grade (hazard ratio 1.54, 95% confidence interval 1.37–1.72), radiological grade (1.92, 1.68–2.20), and log-transformed residual volume (1.20, 1.16–1.24; all p<0.0005). Optimism-corrected concordance increased from Simpson grade to radiological grade and log-volumetry (0.692, 0.733, and 0.748), with this ranking preserved across sensitivity analyses.

**Conclusions:** Imaging-based postoperative residual disease measures outperformed Simpson grade. TF– IDF-assisted report-derived grading provides a scalable bridge to volumetry, while quantitative residual volume offers the strongest prognostic representation.

**Importance of Study:** Extent of resection remains central to meningioma management, yet clinical practice still relies on Simpson grading, a subjective intra-operative scale developed before modern MRI and volumetric assessment. This multicentre study directly compares surgeon-reported Simpson grade, machine learning-assisted radiological grading derived from routine postoperative MRI reports, and semi-automated residual tumour volumetry against recurrence outcomes. We show that operative and radiological classifications are imperfectly concordant, particularly in skull-base and parasagittal– parafalcine tumours. Increasingly objective measures provided progressively stronger prognostic information: volumetry performed best, while report-derived radiological grading outperformed Simpson grade and offered a scalable intermediate framework using routine data. The study demonstrates a novel use of routine radiology reporting and weakly supervised machine learning to harmonise residual-disease terminology across centres. These robust findings support structured radiological and volumetric assessment of the postoperative meningioma state and provide a foundation for future automated segmentation, recurrence-risk modelling, and trial stratification.
