## Supplementary material for "Redefining Extent Of Resection After Meningioma Surgery: a Multicentre Observational Machine Learning Analysis Comparing Simpson, Radiological and Volumetric Grading": Risk Calculator

### Sheet: Sheet1
WARNING - This Excel calculator is provided for research demonstration and trial use only. It is not a validated clinical decision-support tool and must not be used to make clinical decisions. The estimates shown are derived from Cox proportional hazards models fitted to a retrospective multicentre meningioma cohort. They reflect associations observed within the study dataset and may not generali…

### Sheet: CALCULATOR
Meningioma recurrence-risk calculator — three Cox models (site excluded)
Demonstration workbook. Enter patient characteristics in the blue cells. Outputs use lifelines-centred Cox equations: LP = Σβ(x−mean), Risk(t)=1−EXP(−H0(t)×EXP(LP)).
Patient input	Value	Coding / derived value	Code		Coding notes
Age at surgery	55	years	55		Location can be multi-compartmental. Core covariates: age, sex, WHO, location.
Sex	Female	female	1
WHO grade	1	WHO_II	0
		WHO_III	0
Tumour location	Yes / No	Location variable	Code
Convexity	No		0
Parafalcine / parasagittal	No		0
Skull base	Yes	including sella, parasella, sphenoid wing, CP angle	1
Other	No	including intraosseous, intraventricular, pineal	0
Simpson grade	1	(I-V)	1		Put in grade estimations here if known, otherwise can be left blank
Radiology grade	1	(I-V)	1
Residual volume	1000	mm³	1000
Log residual volume		LN(1 + volume)	6.90875
Predicted recurrence risk by model
Model	Linear predictor	Relative hazard	C-index	AIC	1 year	2 years	3 years	5 years	10 years
Model					1	2	3	5	10
Core + Simpson	-0.76835	0.463778	0.695606	3380.84	0.0769394	0.134067	0.153714	0.172201	0.185627
Core + Radiology	-1.04943	0.350139	0.730119	3345.85	0.0562669	0.100083	0.115391	0.130111	0.140674
Core + Log-volume	0.4202	1.52227	0.742052	3321.68	0.216753	0.36077	0.406182	0.446821	0.475141

### Sheet: Calculations
Model	Feature	User value	Coefficient	Training mean	Term
Core + Simpson	age	55	-0.0099894	55.332	0.0033168
Core + Simpson	female	1	-0.0602184	0.720225	-0.0168476
Core + Simpson	WHO_II	0	0.719999	0.221348	-0.159371
Core + Simpson	WHO_III	0	1.31448	0.011236	-0.0147695
Core + Simpson	loc_CONV	0	0.190289	0.262921	-0.0500311
Core + Simpson	loc_PF_PS	0	0.415094	0.258427	-0.107272
Core + Simpson	loc_SB	1	0.381724	0.426966	0.218741
Core + Simpson	loc_OTHER	0	0.344968	0.110112	-0.0379853
Core + Simpson	sg	1	0.402755	2.5	-0.604132
Core + Radiology	age	55	-0.0109105	55.332	0.00362263
Core + Radiology	female	1	0.0374368	0.720225	0.0104739
Core + Radiology	WHO_II	0	0.779404	0.221348	-0.17252
Core + Radiology	WHO_III	0	1.0669	0.011236	-0.0119877
Core + Radiology	loc_CONV	0	0.122599	0.262921	-0.0322339
Core + Radiology	loc_PF_PS	0	0.419851	0.258427	-0.108501
Core + Radiology	loc_SB	1	0.286839	0.426966	0.164368
Core + Radiology	loc_OTHER	0	0.257287	0.110112	-0.0283305
Core + Radiology	rg	1	0.602745	2.45056	-0.874318
Core + Log-volume	age	55	-0.0101747	55.332	0.00337833
Core + Log-volume	female	1	0.0773403	0.720225	0.0216379
Core + Log-volume	WHO_II	0	0.673312	0.221348	-0.149036
Core + Log-volume	WHO_III	0	0.982409	0.011236	-0.0110383
Core + Log-volume	loc_CONV	0	0.355143	0.262921	-0.0933746
Core + Log-volume	loc_PF_PS	0	0.526613	0.258427	-0.136091
Core + Log-volume	loc_SB	1	0.411879	0.426966	0.23602
Core + Log-volume	loc_OTHER	0	0.221293	0.110112	-0.0243671
Core + Log-volume	log_vol	6.90875	0.170854	3.55459	0.573071

### Sheet: Model summary
Model	N	Events	C_index	Partial_AIC	Log_likelihood	Formula
Core + Simpson	890	271	0.695606	3380.84	-1681.42	LP = SUM(coef_i * (input_i - mean_i)); Risk(t) = 1 - EXP(-H0(t) * EXP(LP))
Core + Radiology	890	271	0.730119	3345.85	-1663.93	LP = SUM(coef_i * (input_i - mean_i)); Risk(t) = 1 - EXP(-H0(t) * EXP(LP))
Core + Log-volume	890	271	0.742052	3321.68	-1651.84	LP = SUM(coef_i * (input_i - mean_i)); Risk(t) = 1 - EXP(-H0(t) * EXP(LP))

### Sheet: Coefficients
Model	Feature	Coefficient	Training_mean_for_centering	Excel_term
Core + Simpson	age	-0.0099894	55.332	-0.0099893980 * (age - 55.3320320852)
Core + Simpson	female	-0.0602184	0.720225	-0.0602184100 * (female - 0.7202247191)
Core + Simpson	WHO_II	0.719999	0.221348	0.7199988167 * (WHO_II - 0.2213483146)
Core + Simpson	WHO_III	1.31448	0.011236	1.3144825518 * (WHO_III - 0.0112359551)
Core + Simpson	loc_CONV	0.190289	0.262921	0.1902893323 * (loc_CONV - 0.2629213483)
Core + Simpson	loc_PF_PS	0.415094	0.258427	0.4150942257 * (loc_PF_PS - 0.2584269663)
Core + Simpson	loc_SB	0.381724	0.426966	0.3817242610 * (loc_SB - 0.4269662921)
Core + Simpson	loc_OTHER	0.344968	0.110112	0.3449683032 * (loc_OTHER - 0.1101123596)
Core + Simpson	sg	0.402755	2.5	0.4027547666 * (sg - 2.5000000000)
Core + Radiology	age	-0.0109105	55.332	-0.0109104747 * (age - 55.3320320852)
Core + Radiology	female	0.0374368	0.720225	0.0374367596 * (female - 0.7202247191)
Core + Radiology	WHO_II	0.779404	0.221348	0.7794038448 * (WHO_II - 0.2213483146)
Core + Radiology	WHO_III	1.0669	0.011236	1.0669048822 * (WHO_III - 0.0112359551)
Core + Radiology	loc_CONV	0.122599	0.262921	0.1225990381 * (loc_CONV - 0.2629213483)
Core + Radiology	loc_PF_PS	0.419851	0.258427	0.4198510473 * (loc_PF_PS - 0.2584269663)
Core + Radiology	loc_SB	0.286839	0.426966	0.2868387437 * (loc_SB - 0.4269662921)
Core + Radiology	loc_OTHER	0.257287	0.110112	0.2572869090 * (loc_OTHER - 0.1101123596)
Core + Radiology	rg	0.602745	2.45056	0.6027445056 * (rg - 2.4505617978)
Core + Log-volume	age	-0.0101747	55.332	-0.0101747242 * (age - 55.3320320852)
Core + Log-volume	female	0.0773403	0.720225	0.0773402642 * (female - 0.7202247191)
Core + Log-volume	WHO_II	0.673312	0.221348	0.6733120061 * (WHO_II - 0.2213483146)
Core + Log-volume	WHO_III	0.982409	0.011236	0.9824094655 * (WHO_III - 0.0112359551)
Core + Log-volume	loc_CONV	0.355143	0.262921	0.3551426867 * (loc_CONV - 0.2629213483)
Core + Log-volume	loc_PF_PS	0.526613	0.258427	0.5266127894 * (loc_PF_PS - 0.2584269663)
Core + Log-volume	loc_SB	0.411879	0.426966	0.4118785045 * (loc_SB - 0.4269662921)
Core + Log-volume	loc_OTHER	0.221293	0.110112	0.2212926738 * (loc_OTHER - 0.1101123596)
Core + Log-volume	log_vol	0.170854	3.55459	0.1708537637 * (log_vol - 3.5545945453)

### Sheet: Baseline hazards
Model	Horizon	Days	Baseline_cumulative_hazard_H0	Excel_survival_formula	Excel_risk_formula
Core + Simpson	1 year	365.25	0.172627	S(t) = EXP(-H0(t) * EXP(LP))	Risk(t) = 1 - EXP(-H0(t) * EXP(LP))
Core + Simpson	2 years	730.5	0.310381	S(t) = EXP(-H0(t) * EXP(LP))	Risk(t) = 1 - EXP(-H0(t) * EXP(LP))
Core + Simpson	3 years	1095.75	0.359866	S(t) = EXP(-H0(t) * EXP(LP))	Risk(t) = 1 - EXP(-H0(t) * EXP(LP))
Core + Simpson	5 years	1826.25	0.407489	S(t) = EXP(-H0(t) * EXP(LP))	Risk(t) = 1 - EXP(-H0(t) * EXP(LP))
Core + Simpson	10 years	3652.5	0.442748	S(t) = EXP(-H0(t) * EXP(LP))	Risk(t) = 1 - EXP(-H0(t) * EXP(LP))
Core + Radiology	1 year	365.25	0.165397	S(t) = EXP(-H0(t) * EXP(LP))	Risk(t) = 1 - EXP(-H0(t) * EXP(LP))
Core + Radiology	2 years	730.5	0.301174	S(t) = EXP(-H0(t) * EXP(LP))	Risk(t) = 1 - EXP(-H0(t) * EXP(LP))
Core + Radiology	3 years	1095.75	0.350175	S(t) = EXP(-H0(t) * EXP(LP))	Risk(t) = 1 - EXP(-H0(t) * EXP(LP))
Core + Radiology	5 years	1826.25	0.398098	S(t) = EXP(-H0(t) * EXP(LP))	Risk(t) = 1 - EXP(-H0(t) * EXP(LP))
Core + Radiology	10 years	3652.5	0.432992	S(t) = EXP(-H0(t) * EXP(LP))	Risk(t) = 1 - EXP(-H0(t) * EXP(LP))
Core + Log-volume	1 year	365.25	0.160489	S(t) = EXP(-H0(t) * EXP(LP))	Risk(t) = 1 - EXP(-H0(t) * EXP(LP))
Core + Log-volume	2 years	730.5	0.293963	S(t) = EXP(-H0(t) * EXP(LP))	Risk(t) = 1 - EXP(-H0(t) * EXP(LP))
Core + Log-volume	3 years	1095.75	0.342372	S(t) = EXP(-H0(t) * EXP(LP))	Risk(t) = 1 - EXP(-H0(t) * EXP(LP))
Core + Log-volume	5 years	1826.25	0.388942	S(t) = EXP(-H0(t) * EXP(LP))	Risk(t) = 1 - EXP(-H0(t) * EXP(LP))
Core + Log-volume	10 years	3652.5	0.423465	S(t) = EXP(-H0(t) * EXP(LP))	Risk(t) = 1 - EXP(-H0(t) * EXP(LP))

### Sheet: Feature reference
Feature	User input	Coding
age	Age in years	Continuous
female	Sex	Female=1, Male=0
WHO_II	WHO grade	WHO II=1, otherwise 0; WHO I is reference
WHO_III	WHO grade	WHO III=1, otherwise 0; WHO I is reference
loc_CONV	Convexity location	Yes=1, No=0
loc_PF_PS	Parafalcine/parasagittal location	Yes=1, No=0
loc_SB	Skull-base location	Yes=1, No=0
loc_OTHER	Other location	Yes=1, No=0
sg	Simpson grade	Numeric grade
rg	Radiology grade	Numeric grade
log_vol	Residual volume	LN(1 + residual volume)

### Sheet: Dataset
Metric	Value
Common complete-case N	890
Events	271
Site included	No
Post-operative variables included	FALSE
Time variable	time
Event variable	recur
